# Structural evolution of trypsinogen gene redundancy confers risk for pancreas diseases

**DOI:** 10.1101/2022.08.08.22278454

**Authors:** Haiyi Lou, Yimin Wang, Bo Xie, Xinyue Bai, Yang Gao, Rui Zhang, Shuhua Xu

**Affiliations:** State Key Laboratory of Genetic Engineering, Center for Evolutionary Biology, Collaborative Innovation Center of Genetics and Development, School of Life Sciences, Fudan University, Shanghai 200438, China; Key Laboratory of Computational Biology, Shanghai Institute of Nutrition and Health, University of Chinese Academy of Sciences, Chinese Academy of Sciences, Shanghai 200031, China; School of Life Science and Technology, ShanghaiTech University, Shanghai 201210, China; Human Phenome Institute, Zhangjiang Fudan International Innovation Center, and Ministry of Education Key Laboratory of Contemporary Anthropology, Fudan University, Shanghai 201203, China; Department of Liver Surgery and Transplantation Liver Cancer Institute, Zhongshan Hospital, Fudan University, Shanghai 200032, China; Center for Excellence in Animal Evolution and Genetics, Chinese Academy of Sciences, Kunming 650223, China

**Keywords:** Trypsinogen gene, gene duplication, structural variation, pseudogene, *PRSS1-PRSS2*

## Abstract

Trypsin is an important enzyme secreted by the pancreas for digesting proteins. The precursors of major human trypsin are encoded by trypsinogen genes *PRSS1* and *PRSS2*. Here, we leveraged multi-omic data to study their evolutionary and functional impact. We estimated that the primate trypsinogen gene was duplicated from a single copy to multiple-copy 24-34 million years ago (Mya). Compared to six protein-coding genes in non-human great apes, the human ancestral state was a 5-copy with three being pseudogenized. Interestingly, a derived 3-copy form emerged in Africans ∼260 Kya and dominated in non-Africans as one of the two major haplotypes. Although no longer encoding proteins, the pseudogene enhancers still function on pancreatic *PRSS2* expression, leading to ∼15% up-regulation for the 5-copy than the 3-copy haplotype. Notably, the 3-copy structure was under positive selection in East Asians, where lower trypsin might be adaptive during high-starch diet shift for protecting the pancreas from autodigestion, as also supported by the identified causality of the haplotype structure to pancreatitis risk. Our efforts in elucidating the structural evolution of trypsinogen genes advance our understanding of the genetic basis and molecular mechanism of human pancreas diseases.
