## Supplementary Table 1 for "Structural evolution of trypsinogen gene redundancy confers risk for pancreas diseases"

### Sheet: Apes
Species	Assembly version	Contig ID	Position	Length	Copy index
Human(L)	GRCh38.p13	chr7_KI270803v1_alt	749409-760105	10697	1
			760106-770685	10580	2
			770686-781262	10577	3
			781263-791064	9802	4
			791065-801557	10493	5
Human(S)	GRCh38.p13	chr7	142746873-142757513	10641	1
			142757514-142768092	10579	2
			142768093-142778584	10492	3
Chimpanzee	GCA_002880755.3	NBAG03000017.1	14128548-14139042	10495	1
			14139043-14149856	10814	2
			14149857-14160440	10584	3
			14160441-14171011	10571	4
			14171012-14180779	9768	5
			14180780-14191257	10478	6
Gorilla	GCA_008122165.1	CYUI03000263.1	4891976-4902470	10495	1
			4881175-4891975	10801	2
			4870591-4881174	10584	3
			4860023-4870590	10568	4
			4850236-4860022	9787	5
			4839785-4850235	10451	6
Orangutan	GCA_002880775.3	NDHI03003435.1	872874-883368	10495	1
			861892-872873	10982	2
			851256-861891	10636	3
			840688-851255	10568	4
			830915-840687	9773	5
			820471-830914	10444	6

### Sheet: Old world monkeys
Species	Assembly version	Contig ID	Position	Length	Copy index
Capuchin	Cebus_imitator-1.0	KV389872.1	2447416-2457941	10525	1
Ma's night monkey	Anan_2.0	KZ203923.1	1082051-1092663	10612	1
Gelada	Tgel_1.0	Primary_assembly 3	167252392-167262965	10573	1
			167262967-167273512	10545	2
			167273513-167285795	12282	3
			167285796-167292401	6605	4
			167292402-167303001	10599	5
			167303003-167313699	10696	6
			167313700-167323911	10211	7
			167323912-167334518	10606	8
			167334519-167343691	9172	9
Sooty mangabey	Caty_1.0	KQ012797.1	532276-544767	12491	1
			544768-557064	12296	2
			557065-565706	8641	3
			565708-571519	5811	4
			571521-582750	11229	5
			582752-593455	10703	6
			593457-604084	10627	7
			604086-614610	10524	8
			614611-624796	10185	9
			624797-635366	10569	10
			635367-643919	8552	11
Macaque	Mmul_10	NC_041756.1	169228388-169239826	11438	1
			169239816-169251662	11846	2
			169251663-169262182	10519	3
			169262183-169275082	12899	4
			169275083-169285619	10536	5
			169285620-169297874	12254	6
			169297876-169308620	10744	7
			169308622-169319200	10578	8
			169319202-169329752	10550	9
			169329753-169339951	10198	10
			169339952-169350459	10507	11
			169350460-169359770	9310	12
