## Supplementary Table 3 for "Structural evolution of trypsinogen gene redundancy confers risk for pancreas diseases"

### Sheet: 3-SNV-motif
	copy1			copy2			copy5
rsID	rs6666	rs1811091	rs572271814	rs73742422	rs11765409	rs10952532	rs2855981	rs79954036	rs2734217
GRCh38_POS	142752462	142753697	142754537	142761001	142761494	142767091	142768623	142769539	142776778
GRCh38_alt_POS	755059	756294	757134	763596	764089	769685	791596	792512	799752
GRCh38_REF	T	A	C	C	C	C	A	T	A
GRCh38_alt_REF	T	G	C	C	C	T	A	T	C
H1	T	A	C	C	C	C	A	T	A
H2	C	G	C	C	T	T	C	T	C
H3	C	G	C	T	C	T	C	T	C
H4	T	G	N	C	C	C	A	T	A
H5	N	N	C	C	N	N	A	C	C
