## Supplementary Table 4 for "Structural evolution of trypsinogen gene redundancy confers risk for pancreas diseases"

### Sheet: PRSS1
HapID	Nucleotide Change	Amino Acid (nonsynonymous)	Amino Acid (synonymous)
b38alt	WT
CN5-POS1-hap9	T486C;T738C;		162D;246N;
CN5-POS1-hap3	G347A;T486C;T738C;	R116H;	162D;246N;
CN5-POS1-hap4	G444C;T486C;		148A;162D;
CN5-POS1-hap5	T486C;C502A;T738C;	Q168K;	162D;246N;
CN5-POS1-hap6	T486C;G542A;T738C;	S181N;	162D;246N;
CN5-POS1-hap7	T486C;G605C;T738C;	G202A;	162D;246N;
CN5-POS1-hap8	T486C;G613A;T738C;	V205I;	162D;246N;
CN5-POS1-hap10	T486C;		162D;
CN5-POS1-hap11	T738C;		246N;
CN5-POS1-hap12	WT
CN5-POS1-hap13	A508G;	K170E;
CN5-POS1-hap14	A476G;T486C;T738C;	Q159R;	162D;246N;
CN5-POS1-hap15	C453T;T486C;T738C;		151G;162D;246N;
CN5-POS1-hap16	C393T;T486C;T738C;		131A;162D;246N;
CN5-POS1-hap17	C390T;T486C;T738C;		130T;162D;246N;
CN5-POS1-hap18	C366T;T486C;T738C;		122R;162D;246N;
CN5-POS1-hap19	C282T;		94I;
CN5-POS1-hap20	C279T;T486C;T567C;T738C;		93I;162D;189L;246N;
CN5-POS1-hap22	C192T;T486C;T738C;		64C;162D;246N;
CN5-POS1-hap23	C107G;T486C;T738C;	P36R;	162D;246N;
CN5-POS1-hap24	C72T;T486C;T738C;		24I;162D;246N;
CN5-POS1-hap25	A16T;T486C;T738C;	I6F;	162D;246N;
CN3-POS1-hap14	WT
CN3-POS1-hap1	T74C;	V25A;
CN3-POS1-hap4	G347A;	R116H;
CN3-POS1-hap5	G384A;G623C;	G208A;	128L;
CN3-POS1-hap6	G411C;		137T;
CN3-POS1-hap7	G457C;	D153H;
CN3-POS1-hap8	G469A;	E157K;
CN3-POS1-hap9	T486C;T738C;		162D;246N;
CN3-POS1-hap10	G542A;	S181N;
CN3-POS1-hap11	G623C;	G208A;
CN3-POS1-hap12	T651C;G652T;A674G;	D218Y;K225R;	217G;
CN3-POS1-hap13	T738C;		246N;
CN3-POS1-hap15	A736C;	N246H;
CN3-POS1-hap16	A508G;	K170E;
CN3-POS1-hap17	C417T;		139C;
CN3-POS1-hap18	C410T;	T137M;
CN3-POS1-hap19	C282T;		94I;
CN3-POS1-hap20	C72T;		24I;

### Sheet: PRSS3P1
HapID	Nucleotide Change	Amino Acid (nonsynonymous)	Amino Acid (synonymous)
b38alt	WT
CN5-POS2-hap13	C60T;G349C;	A117P;	20D;
CN5-POS2-hap1	C38A;	A13D;
CN5-POS2-hap2	G89A;	C30Y;
CN5-POS2-hap3	G349C;	A117P;
CN5-POS2-hap4	WT
CN5-POS2-hap5	C621T;		207N;
CN5-POS2-hap6	C390T;		130T;
CN5-POS2-hap7	G284T;	R95L;
CN5-POS2-hap8	A232G;	I78V;
CN5-POS2-hap10	C144T;A145G;	S49G;	48C;
CN5-POS2-hap11	C60T;G203A;G349C;	R68H;A117P;	20D;
CN5-POS2-hap12	C60T;G349C;G669C;	A117P;K223N;	20D;
CN5-POS2-hap14	C60T;G349C;C480T;	A117P;	20D;160C;
CN5-POS2-hap15	C60T;G349C;A431G;	A117P;*144W;	20D;
CN5-POS2-hap16	C60T;		20D;
CN5-POS2-hap17	C60T;C321T;G349C;	A117P;	20D;107D;
CN5-POS2-hap18	G43T;C60T;G349C;	A15S;A117P;	20D;
CN5-POS2-hap19	A9G;		3P;
CN3-POS2-hap6	A232G;	I78V;
CN3-POS2-hap1	C38A;	A13D;
CN3-POS2-hap2	WT
CN3-POS2-hap3	A232G;G391A;	I78V;A131T;
CN3-POS2-hap4	A232G;C459A;	I78V;N153K;
CN3-POS2-hap5	A232G;T478G;	I78V;C160G;
CN3-POS2-hap7	A232G;G740T;	I78V;S247I;
CN3-POS2-hap8	A232G;A715G;	I78V;I239V;
CN3-POS2-hap9	A232G;C621T;	I78V;	207N;
CN3-POS2-hap10	A232G;A535G;	I78V;I179V;
CN3-POS2-hap11	A232G;C366T;	I78V;	122H;
CN3-POS2-hap12	A232G;A270G;	I78V;	90A;
CN3-POS2-hap14	A145G;A232G;	S49G;I78V;
CN3-POS2-hap15	C138T;A232G;	I78V;	46H;
CN3-POS2-hap16	C60T;G349C;	A117P;	20D;
CN3-POS2-hap17	C60T;A232G;	I78V;	20D;
CN3-POS2-hap18	A9G;		3P;

### Sheet: PRSS3P2
HapID	Nucleotide Change	Amino Acid (nonsynonymous)	Amino Acid (synonymous)
b38alt	WT
CN5-POS3-hap16	C72T;C144T;C166A;T308C;T450A;C486T;C546G;	Q56K;I103T;N182K;	24I;48C;150S;162D;
CN5-POS3-hap1	T42A;C72T;C144T;C166A;T308C;T450A;C486T;C546G;	Q56K;I103T;N182K;	14V;24I;48C;150S;162D;
CN5-POS3-hap2	T63C;C72T;C144T;T308C;T450A;C546G;	I103T;N182K;	21D;24I;48C;150S;
CN5-POS3-hap3	G69A;C144T;T308C;T450A;C546G;	I103T;N182K;	23K;48C;150S;
CN5-POS3-hap4	G69A;C72T;C144T;T308C;T450A;C546G;	I103T;N182K;	23K;24I;48C;150S;
CN5-POS3-hap5	WT
CN5-POS3-hap6	C351T;		117A;
CN5-POS3-hap7	C144T;C166A;T308C;T450A;C486T;C546G;	Q56K;I103T;N182K;	48C;150S;162D;
CN5-POS3-hap8	C144T;T308C;T450A;C546G;	I103T;N182K;	48C;150S;
CN5-POS3-hap9	C72T;C86A;C144T;C166A;T308C;T450A;C486T;G542A;C546G;	T29N;Q56K;I103T;S181N;N182K;	24I;48C;150S;162D;
CN5-POS3-hap10	C72T;C101A;C144T;T308C;T450A;C546G;	S34Y;I103T;N182K;	24I;48C;150S;
CN5-POS3-hap11	C72T;C101A;C144T;T308C;C375G;T450A;C546G;	S34Y;I103T;N182K;	24I;48C;125T;150S;
CN5-POS3-hap12	C72T;C166A;T308C;T450A;C486T;C546G;	Q56K;I103T;N182K;	24I;150S;162D;
CN5-POS3-hap13	C72T;C144T;C166A;G185A;T308C;T450A;C486T;C546G;	Q56K;G62D;I103T;N182K;	24I;48C;150S;162D;
CN5-POS3-hap14	C72T;C144T;C166A;T308C;T450A;C546G;	Q56K;I103T;N182K;	24I;48C;150S;
CN5-POS3-hap15	C72T;C144T;C166A;T308C;T450A;C486T;G542A;C546G;	Q56K;I103T;S181N;N182K;	24I;48C;150S;162D;
CN5-POS3-hap17	C72T;C144T;C166A;T308C;T450A;C486T;C546G;C734T;	Q56K;I103T;N182K;A245V;	24I;48C;150S;162D;
CN5-POS3-hap18	C72T;C144T;C166A;T308C;T450A;C486T;C546G;G612T;	Q56K;I103T;N182K;	24I;48C;150S;162D;204V;
CN5-POS3-hap19	C72T;C144T;C166A;T308C;A421G;T450A;C486T;C546G;	Q56K;I103T;I141V;N182K;	24I;48C;150S;162D;
CN5-POS3-hap20	C72T;C144T;C166A;T308C;C351T;T450A;C486T;C546G;	Q56K;I103T;N182K;	24I;48C;117A;150S;162D;
CN5-POS3-hap21	C72T;C144T;C166A;C286T;T308C;T450A;C486T;C546G;	Q56K;H96Y;I103T;N182K;	24I;48C;150S;162D;
CN5-POS3-hap22	C72T;C144T;G235A;T308C;C375G;T450A;C546G;	E79K;I103T;N182K;	24I;48C;125T;150S;
CN5-POS3-hap23	C72T;C144T;T308C;G414C;T450A;C546G;	I103T;E138D;N182K;	24I;48C;150S;
CN5-POS3-hap24	C72T;C144T;T308C;T450A;C546G;	I103T;N182K;	24I;48C;150S;
CN5-POS3-hap25	C72T;C144T;T308C;T450A;C518G;C546G;	I103T;A173G;N182K;	24I;48C;150S;
CN5-POS3-hap26	C72T;C144T;T308C;T450A;C486T;C546G;	I103T;N182K;	24I;48C;150S;162D;
CN5-POS3-hap27	C72T;C144T;T308C;C375G;T450A;C546G;T566C;	I103T;N182K;L189P;	24I;48C;125T;150S;
CN5-POS3-hap28	C72T;C144T;T308C;C375G;T450A;C546G;	I103T;N182K;	24I;48C;125T;150S;
CN5-POS3-hap29	C72T;C144T;T308C;C374T;C375G;T450A;C546G;	I103T;T125M;T125M;N182K;	24I;48C;150S;

### Sheet: TRY7
HapID	Nucleotide Change	Amino Acid (nonsynonymous)	Amino Acid (synonymous)
b38alt	WT
CN5-POS4-hap14	WT
CN5-POS4-hap1	T74C;C453G;	V25A;	151G;
CN5-POS4-hap2	T146G;T552C;G680T;	V49G;G227V;	184F;
CN5-POS4-hap3	T146G;	V49G;
CN5-POS4-hap4	G162A;		54R;
CN5-POS4-hap5	C200A;T552C;	S67Y;	184F;
CN5-POS4-hap6	T309G;C676T;	P226S;	103T;
CN5-POS4-hap7	T309G;C496T;C676T;	P226S;	103T;166L;
CN5-POS4-hap8	G451C;T552C;	G151R;	184F;
CN5-POS4-hap9	G457A;T552C;G680T;	D153N;G227V;	184F;
CN5-POS4-hap10	T552C;		184F;
CN5-POS4-hap11	T552C;G680T;	G227V;	184F;
CN5-POS4-hap12	T552C;A669G;		184F;223K;
CN5-POS4-hap13	T552C;C642T;		184F;214V;
CN5-POS4-hap15	G680T;	G227V;
CN5-POS4-hap16	C676T;	P226S;
CN5-POS4-hap17	A512G;	Y171C;
CN5-POS4-hap18	C453T;T552C;		151G;184F;
CN5-POS4-hap19	C453T;		151G;
CN5-POS4-hap20	C288G;	H96Q;
CN5-POS4-hap21	C50T;	S17F;
CN5-POS4-hap22	C23T;	A8V;

### Sheet: PRSS2
HapID	Nucleotide Change	Amino Acid (nonsynonymous)	Amino Acid (synonymous)
b38alt	WT
CN5-POS5-hap9	WT
CN5-POS5-hap1	C162A;	S54R;
CN5-POS5-hap2	G235A;	E79K;
CN5-POS5-hap3	G235A;A270G;	E79K;	90A;
CN5-POS5-hap4	G246A;		82E;
CN5-POS5-hap5	T550G;	F184V;
CN5-POS5-hap6	G571A;	G191R;
CN5-POS5-hap7	G610A;	V204M;
CN5-POS5-hap8	T683G;	V228G;
CN5-POS5-hap10	C518G;	A173G;
CN5-POS5-hap11	C426T;		142S;
CN5-POS5-hap12	C411T;		137T;
CN5-POS5-hap13	A345G;		115S;
CN5-POS5-hap14	A270G;C344A;	S115*;	90A;
CN5-POS5-hap15	A270G;G457C;	D153H;	90A;
CN5-POS5-hap16	A270G;		90A;
CN5-POS5-hap17	A270G;C540G;		90A;180T;
CN5-POS5-hap18	A270G;C462T;		90A;154Y;
CN5-POS5-hap19	C23T;G373A;	T8I;A125T;
CN5-POS5-hap20	C23T;G412A;	T8I;E138K;
CN5-POS5-hap21	C23T;	T8I;
CN3-POS5-hap12	A270G;		90A;
CN3-POS5-hap1	T2C;	M1T;
CN3-POS5-hap2	T63C;A270G;G352A;	V118I;	21D;90A;
CN3-POS5-hap3	T186C;A270G;		62G;90A;
CN3-POS5-hap4	C200A;A270G;	S67Y;	90A;
CN3-POS5-hap5	G247A;A270G;	G83R;	90A;
CN3-POS5-hap6	WT
CN3-POS5-hap7	A270G;G352A;	V118I;	90A;
CN3-POS5-hap8	A270G;G365A;	R122H;	90A;
CN3-POS5-hap9	A270G;G367A;	V123M;	90A;
CN3-POS5-hap10	A270G;G457A;	D153N;	90A;
CN3-POS5-hap11	A270G;G568A;	E190K;	90A;
CN3-POS5-hap13	A270G;G721T;	D241Y;	90A;
CN3-POS5-hap14	A270G;C468T;		90A;156D;
CN3-POS5-hap15	A270G;C410T;	T137I;	90A;
CN3-POS5-hap16	A232T;A270G;	I78F;	90A;
CN3-POS5-hap17	A194G;A270G;	Y65C;	90A;
CN3-POS5-hap18	C144G;A270G;G352A;	C48W;V118I;	90A;
CN3-POS5-hap19	C23T;	T8I;
CN3-POS5-hap20	A22G;A270G;	T8A;	90A;
CN3-POS5-hap21	A1G;A270G;	M1V;	90A;
